# Multi-omics analysis reveals the impact of microbiota on host metabolism in hepatic steatosis

**DOI:** 10.1101/2021.05.22.21257482

**Authors:** Mujdat Zeybel, Muhammad Arif, Xiangyu Li, Ozlem Altay, Mengnan Shi, Murat Akyildiz, Burcin Saglam, Mehmet Gokhan Gonenli, Buket Yigit, Burge Ulukan, Dilek Ural, Saeed Shoaie, Hasan Turkez, Jens Nielsen, Cheng Zhang, Mathias Uhlén, Jan Borén, Adil Mardinoglu

## Abstract

Non-alcoholic fatty liver disease (NAFLD) is a complex disease involving alterations in multiple biological processes regulated by the interactions between obesity, genetic background and environmental factors including the microbiome. To decipher hepatic steatosis (HS) pathogenesis by excluding critical confounding factors including genetic variants, obesity and diabetes, we characterized 56 heterogeneous NAFLD patients by generating multi-omics data including oral and gut metagenomics as well as plasma metabolomics and inflammatory proteomics data. We explored the dysbiosis in the oral and gut microbiome and revealed host-microbiome interactions based on global metabolic and inflammatory processes. We integrated this multi-omics data using the biological network and identified HS’s key features using multi-omics data. We finally predicted HS using these key features and validated our findings in a validation dataset, where we characterized 22 subjects with varying degree of HS.

**Significance statement:** The oral and gut microbiota alterations have been linked to NAFLD. There is a lack of data on multi-omics characteristics of hepatic steatosis by exclusion of major confounding factors of obesity and metabolic syndrome. We observed that the oral and gut microbiota remodelling starts at early stages of the NAFLD spectrum, independent of obesity and metabolic syndrome. Our analysis suggested that the bacterial diversity is correlated with multi-omics signatures in NAFLD and our predictive model created based on multi-omics variables can successfully predict hepatic steatosis. The components of the multi-omics signatures may serve as biomarkers and can be pharmaceutically targeted. Future clinical trials with microbiota manipulation could consider intervention at early stages of NAFLD.
