## Supplementary material for "Multi-omics analysis reveals the impact of microbiota on host metabolism in hepatic steatosis": Supplementary Dataset 1.xlsx

### Sheet: Dataset 1A
Patient ID	Metabolomics	Proteomics	Gut Metagenomics	Oral Metagenomics	Liver Fat Class	Liver fat (%)	Sodium (mmol/L)	Potassium (mmol/L)	Creatinine (mg/dL)	Urea (BUN) (mg/dL)	Uric acid (mg/dL)	ALT (IU/L)	AST (IU/L)	GGT (U/L)	Alkaline phosphatase (IU/L)	Total Bilirubin (mg/dL)	Albumin (g/dL)	Creatine Kinase (U/L)	Total cholesterol (mg/dL)	High Density Lipoprotein (mg/dL)	Low Density Lipoprotein (mg/dL)	Triglycerides (mg/dL)	Glucose (mg/dL)	Insulin (mg/dL)	Body mass index (kg/m2)	Heart rate (bpm)	Systolic blood pressure (mmHg)	Diastolic blood pressure (mmHg)	Waist circumference (cm)	Hip circumference (cm)	Trunk fat mass (kg/m2)	Trunk fat free mass (kg/m2)	Trunk total body water (%)	Left arm fat mass (kg/m2)	Left arm fat free mass (kg/m2)	Left arm total body water (%)	Right arm fat mass (kg/m2)	Right arm fat free mass (kg/m2)	Right arm total body water (%)	Left leg fat mass (kg/m2)	Left leg fat free mass (kg/m2)	Left leg total body water (%)	Right leg fat mass (kg/m2)	Right leg fat free mass (kg/m2)	Right leg total body water (%)
101021	Generated	Generated	Generated	Generated	None	0.5	143	4.2	0.7	18	4	16	13	9	49	1.02	4.4	90	243	73	160	102	91	11.7	31.2	78	110	70	97	109	11	29.1	37.1	1.7	2.7	37.1	1.6	2.6	37.1	5.9	8.5	37.1	6.6	8.2	37.1
101022	Generated	Generated	Generated	Generated	None	1.9	143	4	0.79	13	5.6	12	16	10	78	0.49	4.6	66	145	42	88	123	95	17.6	31.7	88	120	70	88	109	11.6	25.8	33.5	1.7	2.4	33.5	1.6	2.3	33.5	5.7	7.6	33.5	5.8	7.7	33.5
101061	Generated	Generated	Generated	Generated	None	3.35	143	4.4	0.83	12	6.6	18	14	26	86	0.87	4.7	61	238	43	182	158	101	20.9	35.9	70	120	70	124	118	23.4	40.1	56.1	2.4	4.7	56.1	2.1	4.8	56.1	6.9	13.5	56.1	6.4	13.6	56.1
101003	Generated	Generated	Generated	Generated	None	3.6	140	4.4	0.59	8	4.4	23	17	11	58	0.41	4.4	64	194	41	153	123	97	10.7	32	85	110	70	90	106
101075	Generated	Generated	NoSample	NoSample	None	3.6	142	4.7	0.81	11	5.1	7	9	17	57	0.4	4.3	62	175	50	114	122	88	10.9	32.5	65	120	70	105	115	20.2	30.1	39.9	2.4	2.9	39.9	2.2	2.8	39.9	7.2	9.3	39.9	7.3	9.4	39.9
101067	Generated	Generated	Generated	Generated	None	4	142	4.7	0.87	22	2.9	14	16	11	43	0.96	4.7	121	239	54	165	88	99	9.5	34.4	64	130	80	116	122	19.7	30.9	40.4	2.7	3	40.4	2.5	2.9	40.4	7.9	9.3	40.4	8.1	9.1	40.4
101085	Generated	Generated	Generated	Failed Sample	None	4.2	140	4.5	0.62	8	4	9	15	10	55	0.27	4.52	58	190	54	123	73	94	11.4	49.3	62	120	80	119	146	20.8	31.5	43.3	5.5	3.3	43.3	4.7	2.9	43.3	12.4	10.5	43.3	12.7	11	43.3
101065	Generated	Generated	Generated	Generated	None	4.5	144	4.4	0.84	11	6.7	55	19	45	60	0.97	5	108	163	36	98	204	134	115.3	29.1	68	110	70	98	109	12.8	37.7	51.4	1.2	4.3	51.4	1.1	4.3	51.4	3.4	11.9	51.4	3.5	12	51.4
101024	Generated	Generated	Generated	Generated	None	5.1	141	4.2	0.86	11	4.1	14	15	18	61	1.32	4.6	77	189	49	128	125	102	9.6	30.5	74	130	70	103	105	14.1	36.3	49.4	1.2	4	49.4	1.2	4	49.4	3.1	11.6	49.4	3.2	11.7	49.4
101054	Generated	Generated	Generated	Generated	None	5.3	143	4.8	0.91	16	5.9	13	16	18	80	0.89	4.6	106	171	35	117	219	97	49.6	33.4	70	110	70	103	113	15.4	34.6	48.5	1.4	4.1	48.5	1.3	4.2	48.5	4.4	11.6	48.5	4.4	11.7	48.5
101027	Generated	Generated	Generated	Generated	Mild	5.5	140	4.4	0.95	11	5.3	13	13	24	60	0.38	4.9	126	219	35	166	183	100	11.4	30.04	60	110	70	106	110	15.9	39.4	53.2	1.4	4.3	53.2	1.4	4.2	53.2	3.5	12.3	53.2	3.6	12.4	53.2
101062	Generated	Generated	NoSample	Generated	Mild	5.68	138	4.3	0.64	12	4.9	14	13	15	79	0.53	4.8	71	165	42	108	84	97	11.1	37.7	76	110	70	93	113	21.8	29.9	40	3.2	2.9	40	2.9	2.8	40	8.2	9.4	40	8.4	9.6	40
101056	Generated	Generated	Generated	Generated	Mild	5.68	143	5.2	1.06	15	5.5	19	18	30	81	1.81	5	155	172	64	98	73	105	8.1	28.33	66	110	70	103	105	13.6	31.6	42.3	1	3.3	42.3	0.9	3.4	42.3	2.9	9.7	42.3	2.8	9.9	42.3
101074	Generated	Generated	Generated	Generated	Mild	5.7	140	4.5	0.67	9	7.7	28	26	31	83	0.47	4.69	103	160	42	105	88	87	7.6	29.6	88	100	70	108	109	13.7	35.4	49.1	1.2	4	49.1	1.2	4	49.1	3.3	11.6	49.1	3.1	12	49.1
101082	Generated	Generated	Generated	Failed Sample	Mild	5.725	144	5.2	0.72	13	5.1	10	15	20	77	1	5.26	67	197	54	134	90	98	16.3	30.1	66	110	70	103	113	16.5	25.9	33.7	1.8	2.4	33.7	1.7	2.3	33.7	6	7.7	33.7	6.1	7.8	33.7
101031	Generated	Generated	Generated	Generated	Mild	5.8	143	4.4	0.83	19	6.6	20	18	22	77	0.48	4.7	101	344	66	248	123	110	8.5	29.6	65	140	100	107	116	21.7	25.5	33.3	2	2.5	33.3	1.9	2.3	33.3	6.6	7.7	33.3	6.7	7.6	33.3
101081	Generated	Generated	NoSample	Failed Sample	Mild	5.8	140	4.9	1.23	23	4.4	27	18	25	52	0.56	5.03	222	259	54	179	184	98	14.3	30	71	120	70	107	107	11.1	37.4	50.7	1	4.4	50.7	1	4.3	50.7	3	11.6	50.7	3.3	11.6	50.7
101094	Generated	Generated	Generated	Failed Sample	Mild	5.8	139	5.1	1.26	11	7.1	46	23	40	60	0.49	4.91	85	172	31	110	226	102	15.4	28.8	63	110	70	99	100	11.8	37.5	51.3	1.1	4.2	51.3	1	4.2	51.3	2.7	12	51.3	2.7	12.2	51.3
101030	Generated	Generated	Generated	Generated	Mild	6.2	141	4.4	0.8	16	5.3	20	17	12	60	0.26	4.9	56	271	68	200	128	98	7.4	29.96	78	100	60	103	110	18.8	29.1	38.2	2	2.8	38.2	1.9	2.6	38.2	6.3	8.9	38.2	6.5	8.8	38.2
101042	Generated	Generated	Generated	Generated	Mild	6.45	142	4.6	0.96	17	7.2	26	17	29	103	0.25	5	85	255	40	181	164	93	11.4	31	101	120	70	100	109	13.9	32	44.8	1.3	3.6	44.8	1.2	3.6	44.8	3.4	10.9	44.8	3.4	11.1	44.8
101047	Generated	Generated	Generated	Generated	Mild	6.475	142	4.3	0.73	13	5.3	20	13	17	41	0.49	4.5	65	178	54	129	57	90	6.8	31.5	65	120	70	122	112	19.1	38.3	53.6	2	4.2	53.6	1.8	4.3	53.6	4.3	13.1	53.6	4.3	13.2	53.6
101051	Generated	Generated	Generated	Generated	Mild	6.8	145	4.3	0.91	13	4.1	30	21	38	69	0.62	5.2	140	206	45	145	179	97	7.8	29.2	78	120	70	98	105	13	35.2	47.6	1.1	4.1	47.6	1	4	47.6	3.7	10.8	47.6	3.6	11	47.6
101079	Generated	Generated	Generated	Generated	Mild	7.25	138	4.3	0.61	13	4.7	37	25	25	92	0.31	4.84	118	164	58	94	71	132	24.6	33.1	79	110	70	84	102	12.5	25.8	33.6	1.9	2.4	33.6	1.8	2.3	33.6	6.1	7.7	33.6	6.2	7.8	33.6
101010	Generated	Generated	Generated	Generated	Mild	7.5	140	4.2	0.87	14	7.5	22	17	30	75	0.41	4.8	250	224	45	158	174	88	17.4	32.7	66	110	70	104	108	16.5	36	50.5	1.7	4.1	50.5	1.5	4.1	50.5	4	12.4	50.5	4.2	12.4	50.5
101017	Generated	Generated	Generated	Failed Sample	Moderate	8	140	5	0.97	20	6.4	24	20	44	53	0.33	4.7	188	285	49	218	190	106	9.7	31	72	150	80	98	100	12.7	29.9	41.2	1.1	3.3	41.2	1	3.3	41.2	3.2	9.8	41.2	3.1	10	41.2
101071	Generated	Generated	Generated	Generated	Moderate	8.1	144	4.4	1.04	19	6	21	13	21	70	0.34	4.6	77	228	39	146	279	104	12.5	36.6	78	110	70	115	115	20.6	37.2	51.7	1.9	4.4	51.7	1.7	4.4	51.7	5.4	12.3	51.7	5.6	12.2	51.7
101025	Generated	Generated	Generated	Generated	Moderate	8.7	140	4.1	0.83	11	6.9	27	16	67	65	0.39	5	105	253	30	132	653	107	25.8	30.7	84	130	70	101	108	14.4	38.1	51.6	1.3	4.3	51.6	1.3	4.2	51.6	3.6	12	51.6	4	11.9	51.6
101016	Generated	Generated	NoSample	Generated	Moderate	8.8	137	4.2	0.5	10	4.8	24	18	18	52	0.38	4.7	64	201	42	155	139	91	13.7	29.7	65	100	60	94	107	12.9	26.3	34.6	1.6	2.3	34.6	1.6	2.3	34.6	5.3	8.2	34.6	5.5	8	34.6
101018	Generated	Generated	Generated	Generated	Moderate	8.85	146	5	0.96	15	6.3	93	36	65	76	0.59	5	65	225	45	140	201	103	18.3	31.1	78	110	70	104	119	16.5	39.6	54.2	1.5	4.5	54.2	1.4	4.4	54.2	3.6	12.8	54.2	3.7	12.8	54.2
101096	Generated	Generated	Generated	Failed Sample	Moderate	9	140	5.2	0.73	15	4.4	20	13	20	48	0.38	4.52	82	306	48	245	152	108	25	38.6	72	120	70	122	132	21.3	29.7	38.6	3.3	3	38.6	3	2.8	38.6	8.9	8.7	38.6	9	8.6	38.6
101076	Generated	Generated	Generated	Generated	Moderate	9.3	146	4.9	1.05	22	5.6	28	16	56	81	0.34	5	123	193	48	133	115	111	14.7	28.4	73	120	70	95	100	11.4	34.4	46.4	1	3.9	46.4	1	3.8	46.4	3.1	10.6	46.4	3.3	10.6	46.4
101019	Generated	Generated	Failed Sample	Generated	Moderate	9.8	140	4.3	1.13	15	7.6	24	16	21	71	0.84	5	81	175	36	123	138	102	10.3	29.8	68	120	70	107	105	16.4	38.2	51.6	1.4	4.2	51.6	1.3	4.2	51.6	4	11.9	51.6	4	12	51.6
101095	Generated	Generated	Generated	Failed Sample	Moderate	9.9	140	4.1	1.13	14	9.1	39	28	32	78	1.46	5.14	300	152	38	103	98	88	10.3	38.9	73	110	70	118	128	23.8	43.2	61.5	2.7	5	61.5	2.3	5.1	61.5	4.8	15.5	61.5	5.5	15.2	61.5
101052	Generated	Generated	Generated	Generated	Moderate	10.0333	144	4.3	0.87	16	9	34	30	48	63	0.58	4.7	1015	156	45	104	139	91	21.3	30.6	88	120	70	103	113	15.9	41.1	55.3	1.4	4.7	55.3	1.3	4.6	55.3	4.2	12.6	55.3	4.4	12.5	55.3
101069	Generated	Generated	Generated	Generated	Moderate	10.34	143	4.4	0.71	15	5	27	17	15	72	0.57	4.7	77	270	66	177	118	104	12.3	32.7	74	100	70	105	112	17.4	27.1	35.3	2.2	2.6	35.3	2	2.5	35.3	6.9	8	35.3	7	8.1	35.3
101013	Generated	Generated	NoSample	Generated	Moderate	11.1	139	4.5	1	12	6	39	26	20	88	0.51	4.5	126	234	43	173	193	90	24.4	30.8	64	100	70	105	103	13	29.5	40.6	1.1	3.1	40.6	1	3.2	40.6	2.7	9.7	40.6	2.7	9.9	40.6
101059	Generated	Generated	Generated	Generated	Moderate	11.5	144	4.2	0.76	9	5.4	31	19	23	100	0.47	5	83	167	45	104	148	89	13.8	30.2	76	120	70	108	115	15.7	38.9	53.9	1.5	4.3	53.9	1.5	4.3	53.9	3.3	13	53.9	3.3	13.2	53.9
101078	NoSample	NoSample	Generated	Failed Sample	Moderate	12.15	145	4.8	0.58	9	5	13	13	24	79	0.16	4.39	59	159	52	105	50	98	20.8	36.1	73	120	70	97	115	20.2	28.2	37.5	2.8	2.7	37.5	2.5	2.5	37.5	7.7	9	37.5	7.8	8.9	37.5
101009	Generated	Generated	Generated	Generated	Moderate	12.7	142	4.8	0.89	13	5.3	41	19	28	49	0.42	4.4	198	240	44	165	159	105	17.6	34.3	78	120	70	116	114	23.4	40.2	55.1	2.2	4.4	55.1	2	4.5	55.1	5.3	13.2	55.1	5.4	13.1	55.1
101072	Generated	Generated	NoSample	Generated	Moderate	13.2333	141	4.5	1.13	14	8.3	37	16	71	62	0.38	4.6	93	257	40	192	204	107	25.4	33.7	55	120	70	111	117	18.7	37.7	51.4	1.6	4.5	51.4	1.5	4.3	51.4	5	11.8	51.4	5	11.9	51.4
101090	Generated	Generated	NoSample	Failed Sample	Moderate	13.5	142	4.8	0.54	8	6.6	32	27	23	61	0.73	4.76	171	272	47	210	221	118	23.5	38.9	76	130	80	120	126	18	31.2	40.4	3.2	3.2	40.4	3	3	40.4	8.8	8.9	40.4	8.9	9	40.4
101004	Generated	Generated	Generated	Generated	Moderate	13.7	143	4.7	0.89	9	6.5	22	15	27	31	0.39	4.9	103	209	42	166	118	100	9.9	28.7	82	110	70	101	107	12.9	36.7	50.3	0.8	4.2	50.3	0.8	4.1	50.3	2.9	12	50.3	2.9	11.7	50.3
101088	Generated	Generated	Generated	Failed Sample	Moderate	15.1	140	4.4	0.98	16	5.7	31	24	29	95	0.35	4.57	144	205	51	149	73	99	15.1	30.1	61	100	60	100	108	11.8	37.5	51.3	1.1	4.2	51.3	1	4.2	51.3	2.7	12	51.3	2.7	12.2	51.3
101038	Generated	Generated	Generated	Generated	Moderate	15.9333	142	4.1	0.91	9	7.2	15	16	17	72	1.24	4.7	108	235	55	165	141	114	24.6	37.6	85	130	80	100	124	23.4	28.9	52	3.1	2.9	52	2.9	2.8	52	8.6	8.7	52	8.7	8.7	52
101007	Generated	Generated	Generated	Generated	Severe	16.9	143	4.3	0.62	15	9.6	22	20	41	66	0.5	4.3	126	187	51	134	137	101	35.2	43.4	78	130	80	123	120	17.4	28.5	37.4	3.8	2.9	37.4	3.4	2.8	37.4	9.6	8.4	37.4	9.7	8.5	37.4
101064	Generated	Generated	Generated	Generated	Severe	17.55	141	4.3	0.99	12	7.5	71	66	66	59	1.25	4.8	210	245	44	180	126	91	28.9	36.2	67	120	80	119	115	22.2	43.5	60.8	2.1	5.1	60.8	1.8	5.2	60.8	4.8	14.5	60.8	4.6	14.8	60.8
101084	Generated	Generated	Generated	Generated	Severe	18.15	143	5.1	1.15	12	8.8	57	33	55	67	0.34	4.72	336	195	47	128	124	99	36.3	33.7	74	130	80	115	120	21.3	38.7	53.4	2	4.4	53.4	1.8	4.4	53.4	5.1	12.7	53.4	5	12.8	53.4
101080	Generated	NoSample	NoSample	NoSample	Severe	21.35	142	4	0.65	12	4.9	22	21	45	62	0.4	4.77	106	206	62	123	184	93	17.6	28.3	74	120	70	99	108	11.4	26.7	34.5	1.4	2.5	34.5	1.3	2.6	34.5	5.3	7.5	34.5	5.2	7.8	34.5
101050	Generated	Generated	Generated	Generated	Severe	22.05	142	4.5	1.17	13	7	68	32	98	63	2.27	4.9	212	227	38	166	213	113	62.9	34.2	78	130	80	118	125	23.1	43.6	59.6	2.2	5	59.6	2	5	59.6	6	14	59.6	6.2	13.8	59.6
101011	Generated	Generated	Generated	Generated	Severe	23.16	143	4.3	1	17	7.2	69	33	73	84	0.31	5	132	211	43	148	144	117	23.6	32.4	76	120	80	104	105	16	33.5	46.5	1.5	3.7	46.5	1.4	3.8	46.5	3.8	11.3	46.5	4.1	11.2	46.5
101012	Generated	Generated	Generated	Generated	Severe	23.8667	143	4.4	0.99	11	7.7	66	30	30	49	0.64	5.1	155	228	28	160	227	103	17.2	30.4	68	120	80	107	109	11.8	39.5	53.3	1.1	4.6	53.3	1	4.5	53.3	3.2	12	53.3	3.1	12.2	53.3
101068	Generated	Generated	Generated	Generated	Severe	24.5	140	4.3	1.03	14	6.8	64	29	95	79	0.39	4.9	160	254	52	174	114	92	13.1	33.94	66	120	70	112	117	15.4	36.4	50.2	1.4	4.4	50.2	1.3	4.3	50.2	4.5	11.7	50.2	4.7	11.7	50.2
101041	Generated	Generated	Generated	Generated	Severe	24.58	141	4.5	0.69	9	5.8	92	32	37	50	0.63	5	86	193	36	147	144	94	38.6	40.7	72	120	70	128	122	24	38.4	55.7	2.6	4.6	55.7	2.4	4.7	55.7	5.9	14	55.7	5.4	14.4	55.7
101057	Generated	Generated	Generated	Generated	Severe	24.775	144	4.2	1.51	21	7.1	63	32	36	55	0.51	4.8	306	165	43	101	131	87	11.5	34.7	81	110	70	118	120	20	45.7	61.5	1.8	5.6	61.5	1.7	5.3	61.5	6	13.9	61.5	6.7	13.5	61.5
101001	Generated	Generated	Generated	Generated	Severe	25.1	144	4.1	0.93	14	5.5	33	16	54	60	0.74	4.8	96	124	43	70	124	100	10.5	30.1	72	110	80	100	102	12.5	33.9	45.8	1.1	3.7	45.8	1	3.7	45.8	2.9	10.5	45.8	2.9	10.7	45.8
101077	Generated	Generated	Generated	Generated	Severe	27.64	143	4.2	1.07	11	6	51	23	39	75	0.28	4.7	100	205	34	131	302	101	27.7	32.4	76	120	70	110	116	18.5	39.6	55	1.7	4.5	55	1.5	4.7	55	4.2	13	55	4.1	13.2	55

### Sheet: Dataset 1B
Patient ID	Class	Gender	Alcohol consumption	Smoker	Age
101001	Severe	Male	No	No	50-59
101003	None	Female	No	No	30-39
101004	Moderate	Male	Yes	No	40-49
101007	Severe	Female	No	No	60+
101009	Moderate	Male	No	Yes	50-59
101010	Mild	Male	Yes	No	20-29
101011	Severe	Male	No	No	40-49
101012	Severe	Male	No	No	40-49
101013	Moderate	Male	No	No	50-59
101016	Moderate	Female	No	No	40-49
101017	Moderate	Male	No	No	40-49
101018	Moderate	Male	Yes	Yes	30-39
101019	Moderate	Male	Yes	No	40-49
101021	None	Female	Yes	No	40-49
101022	None	Female	No	Yes	40-49
101024	None	Male	Yes	No	40-49
101025	Moderate	Male	Yes	Yes	30-39
101027	Mild	Male	No	No	40-49
101030	Mild	Female	Yes	No	40-49
101031	Mild	Female	Yes	No	50-59
101038	Moderate	Female	No	No	40-49
101041	Severe	Male	No	No	30-39
101042	Mild	Male	No	No	30-39
101047	Mild	Male	No	No	20-29
101050	Severe	Male	Yes	No	40-49
101051	Mild	Male	Yes	No	30-39
101052	Moderate	Male	Yes	No	30-39
101054	None	Male	Yes	No	30-39
101056	Mild	Male	Yes	No	50-59
101057	Severe	Male	Yes	Yes	40-49
101059	Moderate	Male	Yes	No	20-29
101061	None	Male	Yes	Yes	30-39
101062	Mild	Female	Yes	Yes	20-29
101064	Severe	Male	No	No	40-49
101065	None	Male	Yes	Yes	30-39
101067	None	Female	No	No	50-59
101068	Severe	Male	Yes	Yes	30-39
101069	Moderate	Female	No	No	60+
101071	Moderate	Male	No	Yes	40-49
101072	Moderate	Male	No	No	50-59
101074	Mild	Male	No	No	30-39
101075	None	Female	No	No	40-49
101076	Moderate	Male	No	No	40-49
101077	Severe	Male	No	No	30-39
101078	Moderate	Female	No	No	30-39
101079	Mild	Female	No	No	40-49
101080	Severe	Female	No	No	50-59
101081	Mild	Male	No	No	30-39
101082	Mild	Female	No	No	30-39
101084	Severe	Male	No	No	40-49
101085	None	Female	No	No	40-49
101088	Moderate	Male	No	No	40-49
101090	Moderate	Female	No	No	50-59
101094	Mild	Male	No	No	30-39
101095	Moderate	Male	No	No	20-29
101096	Moderate	Female	No	Yes	30-39

### Sheet: Dataset 1C
Difference of demographic characteristics for 56 subjects
	Gender		Alcohol		Smoker		Age
	Male	Female	Yes	No	Yes	No	Mean±SD
None	4	6	5	5	3	7	41.1±8.56
Mild	9	5	6	8	1	13	38.14±10.63
Moderate	14	6	6	14	5	15	43±8.49
Severe	10	2	3	9	2	10	44.25±8.66

### Sheet: Dataset 1D
Measurements	Mean±SD (None)	Mean±SD (Mild)	Mean±SD (Moderate)	Mean±SD (Severe)	Log2FoldChange (Mild vs None)	Log2FoldChange (Moderate vs None)	Log2FoldChange (Severe vs None)	P value (Mild vs None)	P value (Moderate vs None)	P value (Severe vs None)
Liver fat (%)	3.60±1.45	6.17±0.64	10.99±2.38	22.47±3.37	0.774937	1.60773	2.63983	6.27474e-06	9.87414e-10	4.58927e-13
Sodium (mmol/L)	142.10±1.37	141.07±2.16	141.90±2.45	142.42±1.24	-0.0104807	-0.00203197	0.00321144	0.200146	0.812835	0.575849
Potassium (mmol/L)	4.43±0.25	4.58±0.36	4.54±0.34	4.35±0.28	0.0475908	0.0337959	-0.0262913	0.277499	0.397421	0.492909
Creatinine (mg/dL)	0.78±0.11	0.87±0.20	0.88±0.19	0.98±0.25	0.160936	0.170335	0.330512	0.207927	0.147272	0.0280759
Urea (BUN) (mg/dL)	13.00±4.45	14.21±3.62	13.55±3.97	13.42±3.18	0.12883	0.0597812	0.0455147	0.468899	0.733357	0.80054
Uric acid (mg/dL)	4.93±1.25	5.76±1.21	6.36±1.34	6.99±1.35	0.225554	0.366304	0.504049	0.114825	0.00913107	0.00145717
ALT (IU/L)	18.10±13.71	23.71±9.65	31.10±16.52	56.50±21.13	0.389767	0.780925	1.64226	0.250495	0.0411024	7.97393e-05
AST (IU/L)	15.00±2.67	18.14±4.24	19.90±6.44	30.58±12.61	0.274439	0.407806	1.02778	0.0510646	0.0295115	0.0010647
GGT (U/L)	17.50±11.05	25.57±8.13	33.45±18.19	55.75±22.86	0.547178	0.934651	1.67162	0.0507579	0.0170714	0.000102297
Alkaline phosphatase (IU/L)	62.70±14.05	72.07±16.34	68.30±16.83	64.08±10.90	0.200962	0.12342	0.0314837	0.156977	0.373481	0.797358
Total Bilirubin (mg/dL)	0.76±0.34	0.58±0.40	0.54±0.32	0.69±0.56	-0.400646	-0.486376	-0.142892	0.251646	0.0958572	0.729478
Albumin (g/dL)	4.58±0.20	4.90±0.20	4.74±0.22	4.82±0.20	0.0953314	0.0501266	0.071808	0.00101485	0.0620766	0.0132466
Creatine Kinase (U/L)	81.30±23.22	117.43±58.38	163.10±208.95	168.75±82.37	0.530456	1.00443	1.05356	0.0784075	0.231331	0.00410571
Total cholesterol (mg/dL)	194.70±34.40	213.29±53.33	221.10±45.24	203.33±35.35	0.131534	0.183446	0.0625939	0.345098	0.11629	0.570175
High Density Lipoprotein (mg/dL)	47.70±11.18	49.86±11.61	45.25±7.61	43.42±9.05	0.0638109	-0.0760715	-0.13574	0.65308	0.483882	0.332016
Low Density Lipoprotein (mg/dL)	132.80±30.81	146.79±44.75	155.25±39.98	138.50±31.46	0.144456	0.225338	0.0606308	0.403378	0.131241	0.673903
Triglycerides (mg/dL)	133.70±47.17	130.29±54.08	176.45±124.00	164.17±56.87	-0.0373206	0.40026	0.296162	0.873928	0.304778	0.192261
Glucose (mg/dL)	99.80±12.76	99.64±11.24	101.75±8.52	99.25±8.85	-0.00227343	0.0279171	-0.00797271	0.974818	0.621358	0.906413
Insulin (mg/dL)	26.72±33.41	12.01±5.09	17.45±5.91	26.92±15.02	-1.15403	-0.614693	0.0110263	0.1161	0.231162	0.984926
Weight (kg)	93.13±14.52	88.69±8.62	94.84±12.40	101.46±15.97	-0.0705442	0.0262497	0.123569	0.356976	0.738927	0.21913
Body mass index (kg/m2)	34.00±5.71	30.83±2.40	32.92±3.61	34.20±4.31	-0.141166	-0.0463513	0.00860219	0.074931	0.532961	0.925118
Heart rate (bpm)	72.40±8.82	73.00±11.27	73.75±8.25	73.50±4.70	0.0119068	0.0266534	0.0217546	0.889824	0.682726	0.712297
Systolic blood pressure (mmHg)	118.00±7.89	113.57±10.08	117.00±12.61	120.83±6.69	-0.0551869	-0.0122783	0.0342316	0.259834	0.821037	0.372353
Diastolic blood pressure (mmHg)	72.00±4.22	71.43±8.64	70.50±5.10	75.83±5.15	-0.0114956	-0.0303736	0.0748352	0.849155	0.430012	0.0741979
Waist circumference (cm)	104.30±12.06	102.64±8.49	106.00±8.44	112.75±9.08	-0.0231059	0.0233251	0.112388	0.69579	0.656059	0.075393
Hip circumference (cm)	115.20±12.07	108.50±4.43	113.40±9.07	114.92±7.28	-0.0864457	-0.0227201	-0.00355267	0.0682728	0.649988	0.946469
Trunk fat mass (kg/m2)	16.56±4.54	15.71±3.52	17.02±4.04	17.80±4.45	-0.0758946	0.0399156	0.104562	0.619601	0.784879	0.536904
Trunk fat free mass (kg/m2)	32.90±4.58	32.79±4.91	34.68±5.27	37.33±5.87	-0.00502026	0.0760163	0.182377	0.955996	0.389994	0.0763195
Trunk total body water (%)	44.40±7.39	44.42±7.52	47.73±7.75	51.14±8.71	0.000696113	0.104186	0.20394	0.994709	0.288298	0.0771368
Left arm fat mass (kg/m2)	2.24±1.34	1.62±0.60	1.84±0.79	1.89±0.75	-0.469093	-0.286653	-0.2467	0.14045	0.316256	0.451427
Left arm fat free mass (kg/m2)	3.49±0.81	3.51±0.77	3.79±0.81	4.25±0.90	0.0104638	0.117526	0.284695	0.940276	0.368604	0.0599004
Left arm total body water (%)	44.40±7.39	44.42±7.52	47.73±7.75	51.14±8.71	0.000696113	0.104186	0.20394	0.994709	0.288298	0.0771368
Right arm fat mass (kg/m2)	2.03±1.11	1.51±0.54	1.71±0.70	1.72±0.67	-0.425209	-0.254075	-0.244237	0.146563	0.341501	0.425245
Right arm fat free mass (kg/m2)	3.42±0.90	3.46±0.82	3.72±0.84	4.25±0.87	0.0146468	0.122307	0.312529	0.9244	0.38679	0.0471816
Right arm total body water (%)	44.40±7.39	44.42±7.52	47.73±7.75	51.14±8.71	0.000696113	0.104186	0.20394	0.994709	0.288298	0.0771368
Left leg fat mass (kg/m2)	6.32±2.82	4.57±1.73	5.00±2.10	5.11±1.76	-0.467787	-0.338504	-0.307579	0.0776138	0.17069	0.239549
Left leg fat free mass (kg/m2)	10.42±1.89	10.41±1.89	11.04±2.05	11.96±2.24	-0.00109903	0.0824237	0.198353	0.992249	0.453416	0.113957
Left leg total body water (%)	44.40±7.39	44.42±7.52	47.73±7.75	51.14±8.71	0.000696113	0.104186	0.20394	0.994709	0.288298	0.0771368
Right leg fat mass (kg/m2)	6.44±2.88	4.64±1.79	5.12±2.13	5.14±1.82	-0.475264	-0.330504	-0.32582	0.0761522	0.177669	0.219134
Right leg fat free mass (kg/m2)	10.49±1.98	10.53±1.93	11.03±2.02	12.05±2.21	0.00544784	0.0719168	0.200171	0.962448	0.511628	0.11012
Right leg total body water (%)	44.40±7.39	44.42±7.52	47.73±7.75	51.14±8.71	0.000696113	0.104186	0.20394	0.994709	0.288298	0.0771368
