## Supplementary material for "Multi-omics analysis reveals the impact of microbiota on host metabolism in hepatic steatosis": Supplementary Dataset 11N.xlsx

### Sheet: Sheet1
Protein	Log2FoldChange (Mild vs None)	Log2FoldChange (Moderate vs None)	Log2FoldChange (Severe vs None)	P value (Mild vs None)	P value (Moderate vs None)	P value (Severe vs None)
IL8	0.0133092	0.0146189	0.0276184	0.841075	0.752671	0.658064
VEGFA	-0.0644362	-0.0612731	-0.0329562	0.00905042	0.00140286	0.142653
CD8A	-0.0316124	-0.0483972	0.006423	0.216892	0.102259	0.850236
CDCP1	-0.29526	-0.0502644	0.210675	0.00412202	0.523022	0.00448751
CD244	-0.091092	-0.0728426	0.0163262	0.00430766	0.031687	0.724965
IL7	-0.0646366	-0.0634131	-0.0249843	0.650824	0.565169	0.880614
OPG	-0.0123291	-0.00901684	0.0409103	0.517075	0.622862	0.00870921
LAP TGF-beta-1	-0.0722047	-0.0535666	-0.0167914	0.0956139	0.150488	0.717959
uPA	-0.0315584	-0.0184527	0.0226021	0.0949947	0.317033	0.356722
IL6	0.0860564	-0.0460915	0.101595	0.661393	0.725144	0.371994
IL-17C	-0.0658251	-0.0182028	-0.047483	0.559036	0.885044	0.729734
MCP-1	-0.0181512	-0.00485189	0.00100812	0.482998	0.809604	0.968578
IL-17A	-0.0773462	-0.00532834	-0.121695	0.604039	0.966415	0.412335
CXCL11	-0.12776	-0.070624	-0.0778143	0.0918961	0.307036	0.307015
AXIN1	-0.142335	-0.0514344	0.0149349	0.132159	0.503751	0.877287
TRAIL	-0.0212591	-0.00121797	0.00384734	0.187628	0.942079	0.792197
CXCL9	-0.0564978	-0.0195772	0.0337846	0.292674	0.634544	0.420436
CST5	-0.0707197	-0.0447432	-0.013066	0.184398	0.207596	0.746453
OSM	0.010293	-0.0421658	0.0265939	0.913138	0.662957	0.752904
CXCL1	-0.0501365	0.00474278	0.00189809	0.308441	0.891747	0.970008
CCL4	-0.0173107	0.0714897	0.117967	0.716782	0.442857	0.0136487
CD6	-0.0803234	-0.0632233	-0.0259874	0.108865	0.0634648	0.462042
SCF	-0.0260028	-0.0443094	-0.0516519	0.192066	0.0914252	0.0404218
IL18	-0.0471957	-0.0187351	0.0324425	0.100337	0.484863	0.145755
SLAMF1	-0.0501011	-0.114878	-0.0366741	0.597372	0.244268	0.669479
TGF-alpha	-0.000498581	-0.0624646	0.0653205	0.994584	0.2193	0.332884
MCP-4	-0.0116031	0.0166883	0.00102378	0.753637	0.561609	0.976453
CCL11	-0.0149194	-0.00597989	-0.0138789	0.677443	0.790593	0.661623
TNFSF14	-0.106926	-0.0350554	0.0428243	0.143902	0.525021	0.590783
FGF-23	0.00695292	-0.00739843	0.10603	0.944626	0.927704	0.380461
MMP-1	-0.0324985	0.016861	-0.0705801	0.511913	0.698538	0.193233
LIF-R	-0.0400213	0.0121998	0.0510208	0.160337	0.707349	0.0451093
FGF-21	-0.0774332	0.0178904	0.164127	0.521381	0.782077	0.0947942
CCL19	0.0330713	-0.00246174	-0.00730587	0.576596	0.954116	0.835092
IL-15RA	-0.182489	-0.110633	0.0838336	0.158434	0.328922	0.43332
IL-10RB	-0.027245	-0.0258869	-0.00716462	0.202226	0.342076	0.766008
IL-18R1	-0.0176386	0.0163299	0.0489355	0.424104	0.491872	0.0419645
PD-L1	-0.0323542	-0.0399145	0.0193258	0.434514	0.200259	0.647196
CXCL5	-0.0447832	-0.0455704	-0.0320236	0.296646	0.320745	0.517346
TRANCE	-0.00684213	-0.030353	-0.0372257	0.904396	0.588177	0.555959
HGF	0.0114127	0.00849917	0.055313	0.689605	0.728058	0.0273051
IL-12B	-0.105394	-0.121187	-0.0650083	0.00376508	0.015172	0.10062
MMP-10	-0.0263772	-0.0485001	-0.0337564	0.495826	0.141251	0.360026
IL10	-0.0376792	-0.0518163	0.0202863	0.505974	0.362172	0.76332
TNF	-0.141087	-0.12121	-0.0120531	0.0582178	0.0426883	0.817362
CCL23	-0.0569851	-0.0484175	-0.0272787	0.0222005	0.053968	0.355617
CD5	-0.0849899	-0.0711376	-0.0537562	0.0241722	0.0148598	0.0688686
CCL3	-0.0290858	0.0528984	0.115872	0.554324	0.402131	0.0198935
Flt3L	-0.0261695	-0.0120812	0.00559342	0.360051	0.552417	0.816316
CXCL6	-0.020352	0.00239787	-0.0236444	0.642887	0.952392	0.623964
CXCL10	-0.0335237	-0.0171907	0.0924994	0.368926	0.566063	0.056389
4E-BP1	0.0252982	-0.00284093	0.0328235	0.485127	0.934164	0.387264
SIRT2	-0.102118	-0.0244377	-0.0549717	0.192527	0.732124	0.543138
CCL28	-0.0478382	-0.0243645	-0.0756083	0.518798	0.78318	0.405468
DNER	0.00892623	0.0182225	0.00373631	0.61792	0.372983	0.799993
EN-RAGE	0.0865429	-0.122328	-0.013773	0.463942	0.258103	0.905166
CD40	-0.0500046	-0.04957	-0.011878	0.0827726	0.0321151	0.674858
IFN-gamma	-0.16082	-0.0480753	-0.0610912	0.0156159	0.329069	0.346049
FGF-19	-0.0737502	-0.0267658	-0.0314961	0.360092	0.707021	0.717998
MCP-2	-0.0541162	-0.0493999	-0.0349165	0.232803	0.129324	0.391337
CASP-8	-0.109467	-0.13359	0.0180385	0.283304	0.136459	0.857397
CCL25	-0.00905538	0.0303399	0.0096699	0.858545	0.573531	0.85561
CX3CL1	-0.122361	-0.136403	-0.121414	0.0945203	0.0306376	0.106628
TNFRSF9	-0.0703548	-0.0662119	-0.0552967	0.0182489	0.013479	0.027877
NT-3	0.121699	0.0607561	0.513991	0.248664	0.696439	0.0250481
TWEAK	-0.015454	-0.0369491	-0.0392045	0.411396	0.0143577	0.140105
CCL20	0.00832366	0.0624417	0.198306	0.878374	0.229136	0.00827452
ST1A1	-0.227467	-0.105103	-0.107346	0.0380952	0.178275	0.27535
STAMBP	-0.0763369	-0.0258733	0.0158266	0.263739	0.698487	0.843974
ADA	0.0145923	-0.0194601	0.0124275	0.728729	0.615015	0.711868
TNFB	0.00715846	-0.0249609	-0.0535974	0.893774	0.496325	0.256422
CSF-1	-0.0252175	-0.030045	-0.00711559	0.0777531	0.0195233	0.465823
