## Supplementary material for "Multi-omics analysis reveals the impact of microbiota on host metabolism in hepatic steatosis": Supplementary Dataset 12N.xlsx

### Sheet: Sheet1
	Liver fat (%)		Creatinine (mg/dL)		Uric acid (mg/dL)		ALT (IU/L)		AST (IU/L)		GGT (U/L)		Albumin (g/dL)		Creatine Kinase (U/L)		Right arm fat free mass (kg/m2)
Metabolites	Correlation	P-Value	Correlation	P-Value	Correlation	P-Value	Correlation	P-Value	Correlation	P-Value	Correlation	P-Value	Correlation	P-Value	Correlation	P-Value	Correlation	P-Value
IL8	0.106353	0.444024	0.259481	0.0581233	0.0214742	0.877509	-0.0286434	0.837102	0.0643315	0.64397	0.120924	0.383744	-0.0960745	0.489514	0.200724	0.145569	-0.116141	0.407576
VEGFA	-0.119006	0.39139	0.0255491	0.854497	-0.0335266	0.809809	-0.190126	0.1685	-0.112281	0.418889	-0.0790894	0.56971	-0.335631	0.013098	-0.174127	0.207932	-0.0546845	0.697345
CD8A	-0.0721583	0.604094	-0.129195	0.351813	0.0672058	0.629202	0.0974847	0.483132	0.112434	0.418251	0.165233	0.232466	0.244643	0.0746051	0.0309593	0.824132	0.0425189	0.762425
CDCP1	0.420066	0.00156531	0.0996797	0.473286	0.175872	0.203342	0.399283	0.00278115	0.376797	0.00497863	0.342632	0.0112068	-0.127867	0.356827	0.283666	0.0376498	0.297026	0.0307862
CD244	-0.0140657	0.919592	-0.0380949	0.784478	-0.0792967	0.568696	-0.077614	0.576953	-0.107459	0.439269	-0.0808817	0.560969	-0.0826605	0.552356	-0.144426	0.297435	0.0280091	0.842195
IL7	-0.0590074	0.671684	0.16851	0.223206	0.245595	0.0734471	-0.173268	0.210219	0.00264056	0.984881	0.00457605	0.973802	-0.150239	0.278203	0.0729373	0.600184	-0.0242908	0.862928
OPG	0.298734	0.0282175	0.157108	0.256563	0.0972996	0.483967	0.326093	0.0161107	0.305502	0.0246756	0.294698	0.0305262	-0.0812022	0.559412	0.148734	0.283101	0.0791774	0.573053
LAP TGF-beta-1	-0.0716627	0.606586	0.0465985	0.737929	0.0712488	0.608672	-0.235169	0.0869352	-0.200338	0.146361	-0.00533872	0.969438	-0.170079	0.218861	-0.166883	0.227772	-0.058605	0.676799
uPA	0.153617	0.267414	0.0519372	0.709163	0.142459	0.30413	0.152177	0.27198	0.199803	0.147466	0.122409	0.377887	-0.135427	0.328866	0.159372	0.249687	-0.0302725	0.829626
IL6	0.036931	0.792905	-0.250953	0.0699049	-0.142638	0.308259	-0.083093	0.554168	-0.0124659	0.929406	-0.18202	0.192079	-0.305183	0.0262772	-0.168686	0.22726	-0.235287	0.0931326
IL-17C	0.0182206	0.895956	0.0939597	0.499167	0.0100694	0.942391	-0.120559	0.385192	-0.15652	0.258369	0.0491925	0.723905	-0.282404	0.038546	-0.0205887	0.882524	-0.0222699	0.874235
MCP-1	0.0628574	0.651597	0.207901	0.131415	0.0386757	0.781272	-0.00186884	0.989299	0.0650573	0.640227	0.0874025	0.529709	-0.0754843	0.587481	0.128679	0.353754	-0.0525424	0.708664
IL-17A	-0.0733065	0.609195	0.107731	0.451765	-0.0604057	0.673701	-0.260572	0.0647802	-0.234366	0.0978515	-0.117881	0.410025	-0.164587	0.248444	0.0797067	0.578215	-0.180676	0.209252
CXCL11	-0.0733399	0.598168	-0.0340909	0.806669	-0.0981006	0.480359	-0.249929	0.0683544	-0.107383	0.439597	-0.199554	0.147981	-0.277223	0.0424107	-0.148162	0.284977	-0.256892	0.0633249
AXIN1	0.0363269	0.794257	0.129652	0.350095	0.123389	0.374055	-0.152368	0.271373	-0.209714	0.128009	0.0250157	0.857503	-0.222615	0.105667	-0.0741955	0.593894	0.0561395	0.689693
TRAIL	0.133567	0.335612	0.140406	0.311226	0.236708	0.0848301	0.22304	0.104986	0.188743	0.171676	0.208553	0.130182	-0.00168851	0.990332	0.0687815	0.621167	0.203339	0.144197
CXCL9	0.24209	0.0777813	0.178577	0.196366	0.168434	0.223417	0.144663	0.296632	0.238875	0.0819336	0.0744371	0.59269	-0.117045	0.399297	0.121168	0.382778	-0.0541591	0.700115
CST5	0.0749409	0.590181	0.115352	0.406196	-0.18411	0.182632	0.120635	0.38489	0.0629143	0.651302	0.0893473	0.520555	-0.114704	0.408857	0.0305018	0.826691	0.0519361	0.711879
OSM	0.0215751	0.876938	0.0646736	0.642205	-0.0608742	0.661915	-0.00598791	0.965723	-0.0574418	0.679919	-0.0533491	0.70162	0.0141989	0.918833	-0.157046	0.256753	-0.113168	0.419765
CXCL1	-0.0409774	0.768606	0.00228798	0.9869	0.0380273	0.784851	-0.217129	0.114771	-0.150818	0.276334	-0.0626156	0.652852	-0.197364	0.152572	-0.0773601	0.578204	-0.105206	0.453416
CCL4	0.369063	0.00602765	0.302776	0.0260544	0.155504	0.261512	0.227388	0.0982096	0.14879	0.282919	0.216752	0.115416	-0.0220274	0.874378	0.0655788	0.637544	0.0856441	0.542025
CD6	-0.0551574	0.692001	-0.0425183	0.760159	0.0110992	0.936511	-0.000305116	0.998253	0.0177951	0.898373	-0.0437394	0.753485	0.0678476	0.625924	-0.0865869	0.533571	-0.0322934	0.818439
SCF	-0.296676	0.0293757	-0.0915955	0.510073	-0.212144	0.123549	-0.289517	0.0337172	-0.0801736	0.564415	-0.161801	0.242447	-0.122916	0.3759	-0.0195974	0.888143	-0.292459	0.0335809
IL18	0.196691	0.154005	0.213049	0.121919	0.187276	0.175092	0.296802	0.0293037	0.121619	0.380998	0.293058	0.0315079	-0.0269779	0.846456	-0.076445	0.582721	0.217566	0.117595
SLAMF1	-0.0690642	0.623148	0.00863095	0.951091	0.0626942	0.655614	-0.080718	0.565587	-0.0682098	0.627464	0.0524342	0.709237	0.0393509	0.779665	0.0627899	0.655122	-0.0600733	0.672261
TGF-alpha	0.134711	0.331453	0.13644	0.325226	-0.0114425	0.934551	0.0913442	0.511239	0.10612	0.445026	0.107118	0.440734	0.0174224	0.900491	-0.105727	0.446725	-0.133983	0.338832
MCP-4	0.0124647	0.928719	-0.116039	0.40339	-0.190289	0.168128	-0.294971	0.0303648	-0.24584	0.0731507	-0.215265	0.117995	-0.267361	0.0506465	-0.254728	0.0630479	-0.376284	0.00548745
CCL11	0.0415873	0.76526	-0.0215833	0.876892	-0.107789	0.43786	-0.0268121	0.847388	-0.0616131	0.658063	-0.0460656	0.740821	-0.138612	0.317511	-0.134246	0.33314	-0.20443	0.142011
TNFSF14	0.17828	0.197123	0.117793	0.39627	0.155351	0.261986	-0.0212819	0.878598	0.0115572	0.933896	0.0767632	0.581148	-0.192913	0.16223	0.02219	0.873459	0.0120039	0.932016
FGF-23	0.024731	0.870406	-0.0812637	0.591352	0.0295542	0.845414	-0.0951558	0.529318	-0.225479	0.131897	-0.138208	0.359678	-0.222201	0.137758	-0.0412053	0.785705	-0.0896705	0.553426
MMP-1	-0.165396	0.232	0.0179988	0.897216	-0.213784	0.120606	-0.369649	0.00594195	-0.33252	0.0140226	-0.180106	0.1925	-0.207073	0.132993	-0.15289	0.269713	-0.224841	0.105526
LIF-R	0.39628	0.00301309	0.269524	0.0487369	0.206957	0.133216	0.279639	0.0405707	0.367306	0.00629128	0.263733	0.0539855	0.129594	0.350316	0.19891	0.149321	0.0101447	0.942526
FGF-21	0.248037	0.0705415	-0.100633	0.469043	0.0623617	0.65417	0.203932	0.139109	0.235814	0.0860478	0.0879745	0.527008	-0.160102	0.247496	-0.0181867	0.896149	0.0421956	0.764179
CCL19	-0.0293131	0.833347	-0.00472849	0.97293	0.0490884	0.724466	0.158012	0.253801	0.181663	0.188618	0.0894999	0.51984	-0.0848095	0.542036	0.143244	0.301448	0.0702047	0.617407
IL-15RA	0.177887	0.207068	0.103425	0.465612	0.0222132	0.875791	0.0756482	0.594026	0.129949	0.358514	-0.03942	0.781427	-0.345784	0.0120439	0.0555105	0.695899	-0.0394613	0.78337
IL-10RB	-0.0414348	0.766096	0.0695927	0.617046	0.0574796	0.67972	0.0898187	0.518349	0.118213	0.394575	0.145251	0.294652	-0.114397	0.410121	-0.0290529	0.834805	0.101083	0.471402
IL-18R1	0.268163	0.0499311	0.0973154	0.483896	0.207758	0.131687	0.199165	0.14879	0.170718	0.217111	0.342403	0.0112647	-0.112171	0.419349	-0.0135733	0.922398	0.0282921	0.840622
PD-L1	0.05085	0.71499	0.244013	0.0753789	0.198604	0.14996	0.0849749	0.541245	0.149326	0.281169	0.238527	0.0823943	-0.118848	0.392021	0.143129	0.301838	0.0705281	0.615784
CXCL5	-0.11447	0.409821	0.0282184	0.839486	-0.145892	0.292504	-0.299014	0.0280632	-0.237115	0.0842799	-0.146586	0.29019	-0.178906	0.195529	-0.20684	0.13344	-0.188748	0.175881
TRANCE	-0.0531753	0.702547	-0.0468655	0.736482	0.120108	0.386985	0.0935563	0.501019	0.177721	0.198553	0.0746659	0.59155	0.148052	0.28534	0.166997	0.227449	0.166276	0.234066
HGF	0.235991	0.0858046	0.0500305	0.719393	0.174155	0.207857	0.146875	0.289228	0.161687	0.242786	0.240662	0.079605	-0.0853467	0.53947	0.0971481	0.484651	0.032455	0.817546
IL-12B	-0.168026	0.224556	0.0362264	0.794814	-0.088527	0.524406	0.072961	0.600066	0.0929172	0.503961	-0.0313078	0.822185	0.0491588	0.724086	-0.0961187	0.489313	0.071296	0.611936
MMP-10	-0.19166	0.165028	0.0933115	0.502145	0.015333	0.912375	-0.052747	0.704833	0.0672004	0.629229	-0.00533872	0.969438	-0.0853084	0.539653	0.24695	0.0718233	-0.0702856	0.617001
IL10	0.1017	0.464319	0.129157	0.351956	-0.107255	0.440147	0.16606	0.230107	0.11297	0.416022	0.0631113	0.650281	0.141758	0.30654	-0.025469	0.854949	0.0261095	0.852775
TNF	0.0232141	0.86767	0.155659	0.261031	0.0237623	0.864574	0.0665535	0.632541	0.148905	0.282543	0.0146052	0.916518	-0.194064	0.15969	0.134818	0.331066	0.175007	0.210065
CCL23	-0.0489069	0.725444	0.103781	0.45518	0.0766282	0.581815	-0.0895153	0.519768	-0.127802	0.357073	0.0829615	0.550905	-0.0437679	0.75333	-0.126623	0.361563	0.0588689	0.675424
CD5	-0.0562629	0.686145	0.1393	0.315091	0.0586239	0.673698	0.163275	0.238125	0.17929	0.194555	0.00228802	0.986899	-0.12967	0.350028	0.0504423	0.717179	0.194407	0.163045
CCL3	0.31341	0.0210175	0.200351	0.146336	0.183309	0.184576	0.29459	0.0305898	0.255063	0.0626899	0.291418	0.0325157	-0.10676	0.442269	0.0438081	0.75311	0.0860887	0.539923
Flt3L	0.0406343	0.77049	0.0561318	0.686838	-0.128004	0.356308	-0.0228837	0.869537	-0.00788342	0.954883	0.0427479	0.758903	-0.104803	0.450728	0.139279	0.315165	-0.0466011	0.740379
CXCL6	-0.0937333	0.500206	0.0584198	0.674771	0.0450835	0.746159	-0.153435	0.267988	-0.113736	0.41285	0.0766488	0.581714	-0.013086	0.925176	-0.0314549	0.821363	-0.00707302	0.959911
CXCL10	0.284288	0.037215	0.0853035	0.539676	0.241933	0.0779806	0.27121	0.0472893	0.440362	0.000861264	0.162068	0.24166	-0.06094	0.661571	0.219384	0.110959	0.0682647	0.627186
4E-BP1	0.0287032	0.836766	0.14399	0.29891	0.00705622	0.959613	-0.0950438	0.494206	-0.0644068	0.643581	0.0152916	0.91261	0.0387975	0.780601	-0.0615754	0.658259	-0.179897	0.197403
SIRT2	-0.058893	0.672284	0.138347	0.318447	-0.0128919	0.926283	-0.26465	0.0531247	-0.242434	0.0773473	-0.128701	0.35367	-0.153233	0.268628	-0.102638	0.460186	-0.122949	0.380446
CCL28	-0.109552	0.430355	-0.0232993	0.867189	-0.346136	0.0103519	-0.15355	0.267627	-0.153688	0.26719	-0.167369	0.226401	-0.239654	0.0809123	-0.0639774	0.645798	-0.329441	0.0160032
DNER	0.0299992	0.829503	0.321385	0.017804	0.0863148	0.534863	0.139133	0.315676	0.160806	0.245394	0.359144	0.00765259	0.179865	0.193104	0.32267	0.0173273	0.143845	0.304142
EN-RAGE	-0.0929328	0.503889	0.148909	0.282528	-0.233084	0.0898509	0.000610233	0.996506	0.033715	0.808761	-0.0827121	0.552107	0.0442851	0.750508	0.0753393	0.588201	-0.0555333	0.692878
CD40	-0.0734924	0.597406	0.0395058	0.776698	-0.00732321	0.958086	-0.15847	0.252411	-0.104474	0.452157	-0.0821019	0.555054	-0.171154	0.215922	-0.0579152	0.677425	-0.0407406	0.772089
IFN-gamma	0.0693375	0.618341	0.0959808	0.48994	0.0013731	0.992138	0.0484372	0.727979	0.107804	0.437795	-0.0853052	0.539669	-0.198247	0.150709	0.0864343	0.534295	0.0400535	0.775832
FGF-19	0.00426927	0.975558	0.14849	0.283902	0.0205584	0.882695	-0.0197563	0.887242	0.000880188	0.99496	0.0840849	0.545505	0.0274	0.844083	0.0980631	0.480527	0.0376284	0.789083
MCP-2	-0.117786	0.396297	-0.174573	0.206752	-0.088527	0.524406	-0.265413	0.0524175	-0.10191	0.463391	-0.202871	0.141221	-0.151621	0.273756	-0.0984063	0.478985	-0.269664	0.0508538
CASP-8	0.0198597	0.886655	0.149176	0.281657	0.100351	0.470297	-0.166479	0.228915	-0.0836178	0.547747	-0.0484298	0.728019	-0.152542	0.270818	-0.00144883	0.991704	-0.0301917	0.830074
CCL25	0.103873	0.454779	0.219417	0.110903	-0.0646503	0.642325	0.149507	0.280579	0.0758875	0.585481	0.1226	0.377139	-0.0501182	0.718921	0.234063	0.0884725	0.038841	0.78245
CX3CL1	-0.147442	0.287351	0.231811	0.0916698	-0.0566786	0.683947	-0.0262782	0.850392	0.125943	0.364166	-0.0348542	0.802426	-0.118503	0.393408	0.222548	0.105775	-0.0229974	0.870162
TNFRSF9	-0.233895	0.0887078	0.082863	0.551379	0.0646884	0.642128	0.0674307	0.628052	0.14592	0.292412	-0.0175415	0.899814	-0.0933672	0.501889	-0.0558563	0.688297	0.136974	0.328061
NT-3	0.256985	0.0632258	0.0926856	0.509193	0.114489	0.414326	0.154467	0.269435	0.12182	0.384868	0.151901	0.277567	0.0196349	0.889016	0.0590394	0.674536	0.161998	0.251221
TWEAK	-0.233209	0.0896745	0.134419	0.332512	-0.225532	0.101059	-0.308816	0.0230821	-0.282311	0.0386131	-0.206609	0.133885	-0.0297025	0.831165	-0.170505	0.217694	-0.0897263	0.522867
CCL20	0.377678	0.00486996	0.255949	0.0617521	0.16832	0.223737	0.269723	0.0485643	0.281928	0.0388886	0.269491	0.0487656	-0.066351	0.633579	0.245387	0.073699	0.136287	0.330516
ST1A1	-0.118053	0.395221	0.0879729	0.527016	0.0553437	0.691014	-0.193673	0.16055	-0.198195	0.150818	-0.0335196	0.809849	-0.132395	0.339909	-0.00186823	0.989303	0.130265	0.352528
STAMBP	0.0444461	0.749631	0.153485	0.26783	0.117972	0.395545	-0.136387	0.325416	-0.143203	0.301588	-0.00526246	0.969874	-0.124451	0.369922	-0.104278	0.453013	0.00553716	0.968611
ADA	-0.0192498	0.890114	0.0504118	0.717343	-0.0225036	0.871685	0.147715	0.286452	0.167848	0.225056	0.0927413	0.504772	0.171768	0.214254	0.137563	0.321222	0.0827341	0.555887
TNFB	-0.0280171	0.840617	-0.146621	0.290072	-0.00770463	0.955905	0.101528	0.465081	0.163983	0.23607	0.0321849	0.817287	0.056335	0.685763	0.0778176	0.575951	-0.0309596	0.825819
CSF-1	-0.0599985	0.666491	0.11459	0.409327	-0.0156763	0.910421	0.102786	0.459537	0.20937	0.128651	0.0610902	0.660788	-0.168391	0.223537	0.07675	0.581213	0.0401747	0.775171
